# Insulinopathies of the brain? Genetic overlap between somatic insulin-related and neuropsychiatric disorders

**DOI:** 10.1101/2021.05.28.21258000

**Authors:** Giuseppe Fanelli, Barbara Franke, Ward De Witte, I. Hyun Ruisch, Jan Haavik, Veerle van Gils, Willemijn J. Jansen, Stephanie J. B. Vos, Lars Lind, Jan K. Buitelaar, Tobias Banaschewski, Søren Dalsgaard, Alessandro Serretti, Nina Roth Mota, Geert Poelmans, Janita Bralten

## Abstract

The prevalence of Alzheimer’s disease (AD), autism spectrum disorder (ASD), and obsessive-compulsive disorder (OCD) is higher among patients with somatic insulinopathies, like metabolic syndrome (MetS), obesity, and type 2 diabetes mellitus (T2DM). Dysregulation of insulin signalling has been implicated in these neuropsychiatric disorders, and shared genetic factors might partly underlie these observed comorbidities. We investigated genetic overlap between AD, ASD, and OCD with MetS, obesity, and T2DM by estimating pairwise genetic correlations using the summary statistics of the largest available genome-wide association studies for these diseases. Stratified covariance analyses were performed to investigate the contribution of insulin-related gene-sets. Having tested these hypotheses, novel brain “insulinopathies” were explored by estimating the genetic relationship of six additional neuropsychiatric disorders with nine insulin-related diseases/traits. Significant genetic correlations were found between OCD and MetS (r_g_=-0.315, p=3.9e-8), OCD and obesity (r_g_=-0.379, p=3.4e-5), and OCD and T2DM (r_g_=-0.172, p=3e-4). Stratified analyses showed negative genetic covariances between ASD and MetS/T2DM through gene-sets comprising insulin signalling and/or insulin processing genes, and between AD/OCD and MetS/T2DM through an insulin receptor recycling gene-set (p<6.17e-4). Significant genetic correlations with insulin-related phenotypes were also found for anorexia nervosa, attention-deficit/hyperactivity disorder, major depression, and schizophrenia (p<6.17e-4). Our findings suggest the existence of two clusters of neuropsychiatric disorders, in which the genetics of insulin-related diseases and traits may exert divergent pleiotropic effects. These results represent a starting point for a new research line on “insulinopathies” of the brain, which may support the development of more effective/tolerated treatment strategies for neuropsychiatric disorders.
