## Supplementary material for "Insulinopathies of the brain? Genetic overlap between somatic insulin-related and neuropsychiatric disorders": Table S

### Sheet: sample_sizes
	Included samples:
		Consortium	Author	Year	Sample size	Cases	Controls	Neff	Sample prevalence	Note
	Alzheimer's disease (AD)		Jansen et al.	2019	455258	71880	383378	242124	0.157888	* overlapping for the UKB cohort with the Obesity, MetS and T2DM sample
	Autism spectrum disorder (ASD)	PGC	Grove et al.	2019	46350	18381	27969	44366.6	0.39657	no overlap
	Obsessive-compulsive disorder (OCD)	OCGAS/IOCDF-GC	OCGAS/IOCDF-GC	2018	9725	2688	7037	7780.14	0.276401	no overlap
	Metabolic syndrome (MetS)		Lind	2019	291107	59677	231430	189773	0.205	* overlapping for the UKB cohort with the AD sample
	Obesity		Watanabe et al.	2019	244890	9805	235085	37649.7	0.0400384	* overlapping for the UKB cohort with the AD sample
	Type 2 diabetes mellitus) T2DM	DIAGRAM	Mahajan et al.	2018	898130	74124	824006	272026	0.0825315	* overlapping for the UKB cohort with the AD sample

### Sheet: TableS1_GNOVA_Obesity_results
Table S1. Results of the genetic covariance analyses between AD, ASD, OCD and obesity stratified by insulin signalling gene-sets.
Abbreviations: AD, Alzheimer's disease; ASD, autism spectrum disorder; OCD, obsessive -compulsive disorder.
Bonferroni alpha = 0.05/(9 gene-sets x 3 somatic diseases x 3 neuropsychiatric disorders) = 0.000617
Statistically significant genetic correlations are reported in red
Nominally significant (p < 0.05) genetic correlations are reported in blue
	Gene-set name	n genes/gene-set	Base phenotypes	ρg	ρg corrected	SE ρg	p	p corrected	rg	rg corrected	h2SNP 1	h2SNP 2	annotated SNPs	total SNPs
	BIOCARTA_INSULIN_PATHWAY	21	AD x Obesity	-0.000183435	-0.000185728	8.60318e-05	0.0329924	0.0308636	-0.951251	-0.963141	7.64909e-05	0.000486143	1558	988989
	KEGG_INSULIN_SIGNALING_PATHWAY	137	AD x Obesity	-0.000583126	-0.000597397	0.000319468	0.0679553	0.0614874	-0.648319	-0.664186	0.000398731	0.00202893	11680	988989
	PID_INSULIN_PATHWAY	44	AD x Obesity	-0.000307803	-0.00031291	0.000117731	0.00893693	0.00786452	§ -1.0861	§ -1.1041	8.71945e-05	0.000921184	4435	988989
	REACTOME_INSULIN_PROCESSING	27	AD x Obesity	-7.09339e-05	-7.41622e-05	6.43255e-05	0.270142	0.248943	-0.33931	-0.354753	-8.72376e-05	-0.000500968	3157	988989
	REACTOME_INSULIN_RECEPTOR_RECYCLING	26	AD x Obesity	3.42989e-05	3.1435e-05	8.53967e-05	0.687947	0.712795	§ NA	§ NA	9.4177e-05	-0.00026752	2055	988989
	REACTOME_INSULIN_RECEPTOR_SIGNALLING_CASCADE	54	AD x Obesity	-0.000423273	-0.000428902	0.000175324	0.0157685	0.0144316	-0.704748	-0.714121	0.000110824	0.00325491	4447	988989
	REACTOME_REGULATION_OF_INSULIN_SECRETION	77	AD x Obesity	-0.00021988	-0.00023364	0.000243971	0.367453	0.338237	-0.635402	-0.675165	0.000107377	0.00111523	9967	988989
	REACTOME_SIGNALING_BY_INSULIN_RECEPTOR	78	AD x Obesity	-0.000394128	-0.000402263	0.000228759	0.0849076	0.0786696	-0.504187	-0.514595	0.000195219	0.00313017	6329	988989
	van de Vondervoort's gene-set	53	AD x Obesity	-0.000993918	-0.00100644	0.000304888	0.00111435	0.00096338	§ NA	§ NA	0.000850244	-0.000155494	9169	988989
	Gene-set name	n genes/gene-set	Base phenotypes	ρg	ρg corrected	SE ρg	p	p corrected	rg	rg corrected	h2SNP 1	h2SNP 2	annotated SNPs	total SNPs
	BIOCARTA_INSULIN_PATHWAY	21	ASD x Obesity	-9.75506e-05	-0.00011931	0.000142866	0.494727	0.403654	-0.243246	-0.297503	0.000473601	0.00033959	1488	948627
	KEGG_INSULIN_SIGNALING_PATHWAY	137	ASD x Obesity	-0.000466296	-0.000600989	0.000752903	0.535699	0.424738	-0.216824	-0.279456	0.00253163	0.00182687	11092	948627
	PID_INSULIN_PATHWAY	44	ASD x Obesity	-0.000294446	-0.000343135	0.000240938	0.221677	0.1544	-0.989403	§ -1.153	0.000131662	0.000672672	4223	948627
	REACTOME_INSULIN_PROCESSING	27	ASD x Obesity	-0.000265338	-0.000296961	0.000177739	0.135475	0.0947661	§ NA	§ NA	0.000896012	-0.000488477	3048	948627
	REACTOME_INSULIN_RECEPTOR_RECYCLING	26	ASD x Obesity	-0.000321679	-0.000349052	0.000141138	0.0226566	0.0133939	§ NA	§ NA	2.93387e-05	-0.000230416	1950	948627
	REACTOME_INSULIN_RECEPTOR_SIGNALLING_CASCADE	54	ASD x Obesity	-0.000177364	-0.000230046	0.000402675	0.6596	0.567799	-0.0860478	-0.111606	0.00134198	0.00316597	4182	948627
	REACTOME_REGULATION_OF_INSULIN_SECRETION	77	ASD x Obesity	-0.000226295	-0.000356323	0.000550064	0.680781	0.517125	-0.179742	-0.283021	0.00154618	0.00102516	9394	948627
	REACTOME_SIGNALING_BY_INSULIN_RECEPTOR	78	ASD x Obesity	-0.000426901	-0.000503891	0.000480228	0.374028	0.294052	-0.20884	-0.246504	0.0013563	0.00308084	5993	948627
	van de Vondervoort's gene-set	53	ASD x Obesity	-0.000211364	-0.000326661	0.000457165	0.64384	0.474896	§ NA	§ NA	3.76631e-05	-0.000131795	8478	948627
	Gene-set name	n genes/gene-set	Base phenotypes	ρg	ρg corrected	SE ρg	p	p corrected	rg	rg corrected	h2SNP 1	h2SNP 2	annotated SNPs	total SNPs
	BIOCARTA_INSULIN_PATHWAY	21	OCD x Obesity	-0.00102332	-0.00103611	0.000479941	0.0329924	0.0308636	-0.951251	-0.963141	0.0023805	0.000486143	1558	988989
	KEGG_INSULIN_SIGNALING_PATHWAY	137	OCD x Obesity	-0.00325306	-0.00333267	0.0017822	0.0679553	0.0614874	-0.648319	-0.664186	0.012409	0.00202893	11680	988989
	PID_INSULIN_PATHWAY	44	OCD x Obesity	-0.00171713	-0.00174561	0.000656781	0.00893693	0.00786452	§ -1.0861	§ -1.1041	0.00271361	0.000921184	4435	988989
	REACTOME_INSULIN_PROCESSING	27	OCD x Obesity	-0.000395715	-0.000413725	0.000358849	0.270142	0.248943	-0.33931	-0.354753	-0.00271495	-0.000500968	3157	988989
	REACTOME_INSULIN_RECEPTOR_RECYCLING	26	OCD x Obesity	0.000191342	0.000175365	0.000476398	0.687947	0.712795	§ NA	§ NA	0.00293091	-0.00026752	2055	988989
	REACTOME_INSULIN_RECEPTOR_SIGNALLING_CASCADE	54	OCD x Obesity	-0.00236129	-0.0023927	0.000978073	0.0157685	0.0144316	-0.704748	-0.714121	0.003449	0.00325491	4447	988989
	REACTOME_REGULATION_OF_INSULIN_SECRETION	77	OCD x Obesity	-0.00122663	-0.0013034	0.00136103	0.367453	0.338237	-0.635402	-0.675165	0.00334171	0.00111523	9967	988989
	REACTOME_SIGNALING_BY_INSULIN_RECEPTOR	78	OCD x Obesity	-0.0021987	-0.00224409	0.00127617	0.0849076	0.0786696	-0.504187	-0.514595	0.00607547	0.00313017	6329	988989
	van de Vondervoort's gene-set	53	OCD x Obesity	-0.00554472	-0.00561457	0.00170086	0.00111435	0.00096338	§ NA	§ NA	0.0264607	-0.000155494	9169	988989
	Explanation of the output
	ρg: genetic covariance estimate
	ρg corrected: genetic covariance estimate with sample overlap correction
	SE ρg: standard error of the estimate of ρg
	p: p-value from the statistical test for genetic covariance
	p corrected: p-value from the statistical test for genetic covariance with sample overlap correction
	rg: genetic correlation estimate
	rg corrected: genetic correlation estimate with sample overlap correction
	h2SNP 1: single-nucleotide polymorphism (SNP)-based heritability estimate for the first phenotype
	h2SNP 2: single-nucleotide polymorphism (SNP)-based heritability estimate for the second phenotype

### Sheet: TableS2_GNOVA_MetS_results
Table S2. Results of the genetic covariance analyses between AD, ASD, OCD and metabolic syndrome stratified by insulin signalling gene-sets.
Abbreviations: AD, Alzheimer's disease; ASD, autism spectrum disorder; OCD, obsessive-compulsive disorder; MetS, metabolic syndrome.
Bonferroni alpha = 0.05/(9 gene-sets x 3 somatic diseases x 3 neuropsychiatric disorders) = 0.000617
Statistically significant genetic correlations are reported in red
Nominally significant (p < 0.5) genetic correlations are reported in blue	Nominally significant (p < 0.05) genetic correlations are reported in blue
	Gene-set name	n genes/gene-set	Base phenotypes	ρg	ρg corrected	SE ρg	p	p corrected	rg	rg corrected	h2SNP 1	h2SNP 2	annotated SNPs	total SNPs
	BIOCARTA_INSULIN_PATHWAY	21	AD x Obesity	-0.000162211	-0.000162564	5.86653e-05	0.0056918	0.00558778	-0.700274	-0.701796	7.11751e-05	0.000753872	1612	1019413
	KEGG_INSULIN_SIGNALING_PATHWAY	137	AD x Obesity	-0.000295276	-0.000297453	0.000219689	0.178929	0.175746	-0.311796	-0.314095	0.000388847	0.0023064	12069	1019413
	PID_INSULIN_PATHWAY	44	AD x Obesity	-0.000251965	-0.000252739	9.4946e-05	0.00795974	0.00776965	-0.848468	-0.851073	7.83207e-05	0.00112599	4582	1019413
	REACTOME_INSULIN_PROCESSING	27	AD x Obesity	-0.000126033	-0.000126519	5.44955e-05	0.0207382	0.0202525	§ NA	§ NA	-9.00406e-05	0.000941629	3216	1019413
	REACTOME_INSULIN_RECEPTOR_RECYCLING	26	AD x Obesity	-0.000222967	-0.000223407	4.9781e-05	7.50055e-06	7.19662e-06	-0.813795	-0.815398	0.000101398	0.000740328	2132	1019413
	REACTOME_INSULIN_RECEPTOR_SIGNALLING_CASCADE	54	AD x Obesity	-8.26126e-05	-8.34776e-05	0.00010528	0.432631	0.427828	-0.2486	-0.251203	0.00011616	0.000950682	4602	1019413
	REACTOME_REGULATION_OF_INSULIN_SECRETION	77	AD x Obesity	-0.000237776	-0.000239878	0.000138526	0.0860742	0.0833361	-0.556817	-0.561738	0.000103613	0.00175993	10345	1019413
	REACTOME_SIGNALING_BY_INSULIN_RECEPTOR	78	AD x Obesity	-0.000277015	-0.000278264	0.000131391	0.0350035	0.03419	-0.49421	-0.496438	0.000207557	0.00151373	6553	1019413
	van de Vondervoort's gene-set	53	AD x Obesity	-0.000234487	-0.000236412	0.000173352	0.176164	0.172639	-0.270329	-0.272549	0.000872051	0.000862796	9656	1019413
	Gene-set name	n genes/gene-set	Base phenotypes	ρg	ρg corrected	SE ρg	p	p corrected	rg	rg corrected	h2SNP 1	h2SNP 2	annotated SNPs	total SNPs
	BIOCARTA_INSULIN_PATHWAY	21	ASD x Obesity	-0.000407218	-0.000422698	9.53761e-05	1.95828e-05	9.34034e-06	-0.727135	-0.754778	0.000463619	0.00067649	1520	968964
	KEGG_INSULIN_SIGNALING_PATHWAY	137	ASD x Obesity	-0.00169733	-0.00179267	0.000408297	3.22316e-05	1.13032e-05	-0.730261	-0.771282	0.00261172	0.00206847	11334	968964
	PID_INSULIN_PATHWAY	44	ASD x Obesity	-0.000803978	-0.000838304	0.000184	1.24563e-05	5.21371e-06	§ -2.2516	§ -2.3477	0.000121909	0.00104588	4319	968964
	REACTOME_INSULIN_PROCESSING	27	ASD x Obesity	-0.00042165	-0.000444035	0.000177095	0.0172693	0.012165	-0.464639	-0.489306	0.00090237	0.000912619	3096	968964
	REACTOME_INSULIN_RECEPTOR_RECYCLING	26	ASD x Obesity	-0.000199849	-0.000219319	8.28195e-05	0.0158192	0.00809329	§ -1.6900	§ -1.8547	2.30985e-05	0.000605386	1998	968964
	REACTOME_INSULIN_RECEPTOR_SIGNALLING_CASCADE	54	ASD x Obesity	-0.00010854	-0.000146017	0.000242582	0.654561	0.547223	-0.0971802	-0.130735	0.00133332	0.0009356	4277	968964
	REACTOME_REGULATION_OF_INSULIN_SECRETION	77	ASD x Obesity	0.00088307	0.000790644	0.00038144	0.0206078	0.0381922	0.585882	0.524561	0.00150174	0.00151278	9642	968964
	REACTOME_SIGNALING_BY_INSULIN_RECEPTOR	78	ASD x Obesity	-0.000257821	-0.000312564	0.000299521	0.389362	0.296696	-0.191213	-0.231813	0.00131904	0.0013783	6131	968964
	van de Vondervoort's gene-set	53	ASD x Obesity	1.32938e-05	-6.89968e-05	0.000341188	0.96892	0.839741	0.0608247	-0.315688	6.0481e-05	0.00078981	8815	968964
	Gene-set name	n genes/gene-set	Base phenotypes	ρg	ρg corrected	SE ρg	p	p corrected	rg	rg corrected	h2SNP 1	h2SNP 2	annotated SNPs	total SNPs
	BIOCARTA_INSULIN_PATHWAY	21	OCD x Obesity	-0.000904919	-0.000906887	0.000327273	0.0056918	0.00558778	-0.700274	-0.701796	0.00221506	0.000753872	1612	1019413
	KEGG_INSULIN_SIGNALING_PATHWAY	137	OCD x Obesity	-0.00164724	-0.00165938	0.00122557	0.178929	0.175746	-0.311796	-0.314095	0.0121014	0.0023064	12069	1019413
	PID_INSULIN_PATHWAY	44	OCD x Obesity	-0.00140562	-0.00140994	0.00052967	0.00795974	0.00776965	-0.848468	-0.851073	0.00243744	0.00112599	4582	1019413
	REACTOME_INSULIN_PROCESSING	27	OCD x Obesity	-0.000703092	-0.000705803	0.000304011	0.0207382	0.0202525	§ NA	§ NA	-0.00280218	0.000941629	3216	1019413
	REACTOME_INSULIN_RECEPTOR_RECYCLING	26	OCD x Obesity	-0.00124386	-0.00124631	0.000277711	7.50055e-06	7.19662e-06	-0.813795	-0.815398	0.00315563	0.000740328	2132	1019413
	REACTOME_INSULIN_RECEPTOR_SIGNALLING_CASCADE	54	OCD x Obesity	-0.000460867	-0.000465693	0.000587318	0.432631	0.427828	-0.2486	-0.251203	0.00361505	0.000950682	4602	1019413
	REACTOME_REGULATION_OF_INSULIN_SECRETION	77	OCD x Obesity	-0.00132647	-0.00133819	0.000772786	0.0860742	0.0833361	-0.556817	-0.561738	0.00322459	0.00175993	10345	1019413
	REACTOME_SIGNALING_BY_INSULIN_RECEPTOR	78	OCD x Obesity	-0.00154537	-0.00155234	0.000732987	0.0350035	0.03419	-0.49421	-0.496438	0.00645944	0.00151373	6553	1019413
	van de Vondervoort's gene-set	53	OCD x Obesity	-0.00130812	-0.00131886	0.00096707	0.176164	0.172639	-0.270329	-0.272549	0.0271394	0.000862796	9656	1019413
	Explanation of the output
	ρg: genetic covariance estimate
	ρg corrected: genetic covariance estimate with sample overlap correction
	SE ρg: standard error of the estimate of ρg
	p: p-value from the statistical test for genetic covariance
	p corrected: p-value from the statistical test for genetic covariance with sample overlap correction
	rg: genetic correlation estimate
	rg corrected: genetic correlation estimate with sample overlap correction
	h2SNP 1: single-nucleotide polymorphism (SNP)-based heritability estimate for the first phenotype
	h2SNP 2: single-nucleotide polymorphism (SNP)-based heritability estimate for the second phenotype

### Sheet: TableS3_GNOVA_T2DM_results
Table S3. Results of the genetic covariance analyses between AD, ASD, OCD and T2DM stratified by insulin signalling gene-sets.
Abbreviations: AD, Alzheimer's disease; ASD, autism spectrum disorder; OCD, obsessive-compulsive disorder; T2DM, type 2 diabetes mellitus.
Bonferroni alpha = 0.05/(9 gene-sets x 3 somatic diseases x 3 neuropsychiatric disorders) = 0.000617
Statistically significant genetic correlations are reported in red
Nominally significant (p < 0.05) genetic correlations are reported in blue
	Gene-set name	n genes/gene-set	Base phenotypes	ρg	ρg corrected	SE ρg	p	p corrected	rg	rg corrected	h2SNP 1	h2SNP 2	annotated SNPs	total SNPs
	BIOCARTA_INSULIN_PATHWAY	21	AD x Obesity	-0.000191203	-0.000194369	8.41464e-05	0.0230705	0.0208942	-2.362	§ -2.4011	1.24478e-05	0.000526432	1643	1025619
	KEGG_INSULIN_SIGNALING_PATHWAY	137	AD x Obesity	-0.00047247	-0.000492428	0.000406705	0.245357	0.225983	-0.141952	-0.147948	0.00427095	0.00259383	12365	1025619
	PID_INSULIN_PATHWAY	44	AD x Obesity	0.000123252	0.000116139	8.01241e-05	0.123984	0.147201	0.209049	0.196984	0.000279243	0.00124483	4680	1025619
	REACTOME_INSULIN_PROCESSING	27	AD x Obesity	6.13645e-05	5.69721e-05	5.29266e-05	0.246282	0.281733	0.145648	0.135222	0.000102839	0.00172612	3272	1025619
	REACTOME_INSULIN_RECEPTOR_RECYCLING	26	AD x Obesity	0.000205984	0.000202057	6.74311e-05	0.00225257	0.00273096	§ NA	§ NA	-5.11408e-05	0.00130086	2143	1025619
	REACTOME_INSULIN_RECEPTOR_SIGNALLING_CASCADE	54	AD x Obesity	-9.03967e-05	-9.82894e-05	0.000125794	0.472381	0.434595	-0.197918	-0.215199	9.74427e-05	0.00214083	4702	1025619
	REACTOME_REGULATION_OF_INSULIN_SECRETION	77	AD x Obesity	0.000518765	0.000499939	0.000205065	0.0114143	0.0147709	0.545579	0.52578	0.00035871	0.00252048	10393	1025619
	REACTOME_SIGNALING_BY_INSULIN_RECEPTOR	78	AD x Obesity	5.77613e-05	4.64725e-05	0.00016511	0.726463	0.778355	0.243227	0.195691	2.02649e-05	0.00278297	6649	1025619
	van de Vondervoort's gene-set	53	AD x Obesity	8.80099e-05	7.10462e-05	0.000136267	0.518367	0.602105	0.132424	0.1069	0.00016344	0.00270254	9458	1025619
	Gene-set name	n genes/gene-set	Base phenotypes	ρg	ρg corrected	SE ρg	p	p corrected	rg	rg corrected	h2SNP 1	h2SNP 2	annotated SNPs	total SNPs
	BIOCARTA_INSULIN_PATHWAY	21	ASD x Obesity	-4.07737e-05	-7.15017e-05	8.30377e-05	0.623408	0.389197	-0.082547	-0.144756	0.000470774	0.000518256	1520	968306
	KEGG_INSULIN_SIGNALING_PATHWAY	137	ASD x Obesity	-0.00188193	-0.00207119	0.000643297	0.00343966	0.0012835	-0.791539	-0.871141	0.00265084	0.00213245	11319	968306
	PID_INSULIN_PATHWAY	44	ASD x Obesity	-0.000394842	-0.000462997	0.000150555	0.00872698	0.00210319	§ -1.1441	§ -1.3416	0.000132777	0.000896989	4316	968306
	REACTOME_INSULIN_PROCESSING	27	ASD x Obesity	-0.000495233	-0.000539628	0.000136155	0.000275531	7.39073e-05	-0.445776	-0.485737	0.000903541	0.00136596	3094	968306
	REACTOME_INSULIN_RECEPTOR_RECYCLING	26	ASD x Obesity	5.32735e-05	1.47072e-05	0.000105968	0.615154	0.889617	0.272822	0.075318	3.77628e-05	0.00100971	1995	968306
	REACTOME_INSULIN_RECEPTOR_SIGNALLING_CASCADE	54	ASD x Obesity	-0.000386684	-0.000461094	0.000194434	0.0467267	0.0177173	-0.263192	-0.313838	0.0013353	0.00161654	4273	968306
	REACTOME_REGULATION_OF_INSULIN_SECRETION	77	ASD x Obesity	-0.000443563	-0.000627039	0.000361783	0.220181	0.0830617	-0.253633	-0.358546	0.00148733	0.00205633	9631	968306
	REACTOME_SIGNALING_BY_INSULIN_RECEPTOR	78	ASD x Obesity	-0.000338574	-0.00044721	0.000255638	0.185362	0.080224	-0.195011	-0.257584	0.00133217	0.00226271	6125	968306
	van de Vondervoort's gene-set	53	ASD x Obesity	-0.000460611	-0.000623786	0.000281294	0.101532	0.0265848	§ -1.2757	§ -1.7276	6.76427e-05	0.00192727	8802	968306
	Gene-set name	n genes/gene-set	Base phenotypes	ρg	ρg corrected	SE ρg	p	p corrected	rg	rg corrected	h2SNP 1	h2SNP 2	annotated SNPs	total SNPs
	BIOCARTA_INSULIN_PATHWAY	21	OCD x Obesity	-0.000443933	-0.00043804	0.00033809	0.189163	0.195102	-0.418244	-0.412693	0.0022067	0.000510541	1612	1019648
	KEGG_INSULIN_SIGNALING_PATHWAY	137	OCD x Obesity	-0.000118157	-8.16967e-05	0.00125573	0.925035	0.948127	-0.0215635	-0.0149096	0.0120531	0.00249103	12070	1019648
	PID_INSULIN_PATHWAY	44	OCD x Obesity	-0.000464177	-0.000451243	0.000378175	0.219668	0.232786	-0.277531	-0.269798	0.00231238	0.00120972	4580	1019648
	REACTOME_INSULIN_PROCESSING	27	OCD x Obesity	0.00028452	0.000292633	0.000230558	0.217185	0.204356	§ NA	§ NA	-0.00284435	0.00168984	3214	1019648
	REACTOME_INSULIN_RECEPTOR_RECYCLING	26	OCD x Obesity	-0.000997856	-0.000990526	0.00026388	0.0001559	0.000174243	-0.5067	-0.502978	0.00303688	0.00127704	2130	1019648
	REACTOME_INSULIN_RECEPTOR_SIGNALLING_CASCADE	54	OCD x Obesity	-0.000510703	-0.0004962	0.000582412	0.380553	0.394228	-0.187834	-0.1825	0.00364599	0.00202756	4607	1019648
	REACTOME_REGULATION_OF_INSULIN_SECRETION	77	OCD x Obesity	0.000404695	0.000439865	0.000712829	0.570217	0.537189	0.143499	0.155969	0.00320923	0.00247833	10344	1019648
	REACTOME_SIGNALING_BY_INSULIN_RECEPTOR	78	OCD x Obesity	-0.00131545	-0.00129453	0.000718555	0.0671475	0.0716114	-0.317115	-0.312073	0.00641508	0.00268233	6557	1019648
	van de Vondervoort's gene-set	53	OCD x Obesity	-0.00123901	-0.00120677	0.00091328	0.17489	0.18638	-0.147503	-0.143665	0.0270314	0.00261024	9656	1019648
	Explanation of the output
	ρg: genetic covariance estimate
	ρg corrected: genetic covariance estimate with sample overlap correction
	SE ρg: standard error of the estimate of ρg
	p: p-value from the statistical test for genetic covariance
	p corrected: p-value from the statistical test for genetic covariance with sample overlap correction
	rg: genetic correlation estimate
	rg corrected: genetic correlation estimate with sample overlap correction
	h2SNP 1: single-nucleotide polymorphism (SNP)-based heritability estimate for the first phenotype
	h2SNP 2: single-nucleotide polymorphism (SNP)-based heritability estimate for the second phenotype

### Sheet: TableS4_MSigDB_gene-sets
Table S4. List of genes included in each gene-set dowloaded from Molecular signature Database (MSigDB).
REACTOME_INSULIN_PROCESSING			KEGG_INSULIN_SIGNALING_PATHWAY			BIOCARTA_INSULIN_PATHWAY			PID_INSULIN_PATHWAY			REACTOME_SIGNALING_BY_INSULIN_RECEPTOR			REACTOME_INSULIN_RECEPTOR_SIGNALLING_CASCADE			REACTOME_REGULATION_OF_INSULIN_SECRETION			REACTOME_INSULIN_RECEPTOR_RECYCLING
CLTRN			ACACA			CSNK2A1			AKT1			AKT2			AKT2			ABCC8			ATP6AP1
CPE			ACACB			ELK1			AKT2			ATP6AP1			FGF1			AC093503.1			ATP6V0A1
ERO1A			AKT1			FOS			CAV1			ATP6V0A1			FGF10			ACSL3			ATP6V0A2
ERO1B			AKT2			GRB2			CBL			ATP6V0A2			FGF16			ACSL4			ATP6V0A4
EXOC1			AKT3			HRAS			CRK			ATP6V0A4			FGF17			ADCY5			ATP6V0B
EXOC2			ARAF			INSR			DOK1			ATP6V0B			FGF18			ADCY6			ATP6V0C
EXOC3			BAD			IRS1			EIF4EBP1			ATP6V0C			FGF19			ADCY8			ATP6V0D1
EXOC4			BRAF			JUN			EXOC1			ATP6V0D1			FGF2			ADRA2A			ATP6V0D2
EXOC5			CALM1			MAP2K1			EXOC2			ATP6V0D2			FGF20			ADRA2C			ATP6V0E1
EXOC6			CALM2			MAPK3			EXOC3			ATP6V0E1			FGF22			AHCYL1			ATP6V0E2
EXOC7			CALM3			MAPK8			EXOC4			ATP6V0E2			FGF23			AKAP5			ATP6V1A
EXOC8			CALML3			PIK3CA			EXOC5			ATP6V1A			FGF3			CACNA1A			ATP6V1B1
INS			CALML5			PIK3CG			EXOC6			ATP6V1B1			FGF4			CACNA1C			ATP6V1B2
KIF5A			CALML6			PIK3R1			EXOC7			ATP6V1B2			FGF5			CACNA1D			ATP6V1C1
KIF5B			CBL			PTPN11			F2RL2			ATP6V1C1			FGF6			CACNA1E			ATP6V1C2
KIF5C			CBLB			RAF1			FOXO3			ATP6V1C2			FGF7			CACNA2D2			ATP6V1D
MYO5A			CBLC			RASA1			GRB10			ATP6V1D			FGF8			CACNB2			ATP6V1E1
MYRIP			CRK			SHC1			GRB14			ATP6V1E1			FGF9			CACNB3			ATP6V1E2
PCSK1			CRKL			SLC2A4			GRB2			ATP6V1E2			FGFR1			CD36			ATP6V1F
PCSK2			EIF4E			SOS1			HRAS			ATP6V1F			FGFR2			CHRM3			ATP6V1G1
RAB27A			EIF4E1B			SRF			INS			ATP6V1G1			FGFR3			FFAR1			ATP6V1G2
SLC30A5			EIF4E2						INSR			ATP6V1G2			FGFR4			GCG			ATP6V1G3
SLC30A6			EIF4EBP1						IRS1			ATP6V1G3			FLT3			GLP1R			ATP6V1H
SLC30A7			ELK1						NCK1			ATP6V1H			FLT3LG			GNA11			INS
SLC30A8			EXOC7						NCK2			FGF1			FRS2			GNA14			INSR
STX1A			FASN						PARD6A			FGF10			GAB1			GNA15			TCIRG1
VAMP2			FBP1						PDPK1			FGF16			GAB2			GNAI1
			FBP2						PIK3CA			FGF17			GRB10			GNAI2
# synonimous:			FLOT1						PIK3R1			FGF18			GRB2			GNAQ
NX-17			FLOT2						PRKCI			FGF19			HRAS			GNAS
NX17			FOXO1						PRKCZ			FGF2			INS			GNB1
TMEM27			G6PC						PTPN1			FGF20			INSR			GNB2
ERO1A			G6PC2						PTPN11			FGF22			IRS1			GNB3
ERO1-L			GCK						PTPRA			FGF23			IRS2			GNB4
ERO1-L-alpha			GRB2						RAPGEF1			FGF3			KL			GNB5
ERO1-alpha			GSK3B						RASA1			FGF4			KLB			GNG10
ERO1L			GYS1						RHOQ			FGF5			KRAS			GNG11
ERO1LA			GYS2						RPS6KB1			FGF6			MAPK1			GNG12
Ero1alpha			HK1						SGK1			FGF7			MAPK3			GNG13
ERO1B			HK2						SH2B2			FGF8			NRAS			GNG2
ERO1LB			HK3						SHC1			FGF9			PDE3B			GNG3
Ero1beta			HRAS						SORBS1			FGFR1			PDPK1			GNG4
			IKBKB						SOS1			FGFR2			PIK3C3			GNG5
			INPP5D						TRIP10			FGFR3			PIK3CA			GNG7
			INPP5K									FGFR4			PIK3CB			GNGT1
			INS									FLT3			PIK3R1			GNGT2
			INSR									FLT3LG			PIK3R2			INS
			IRS1									FRS2			PIK3R4			IQGAP1
			IRS2									GAB1			PTPN11			ITPR1
			IRS4									GAB2			SHC1			ITPR2
			KRAS									GRB10			SOS1			ITPR3
			LIPE									GRB2			THEM4			KCNB1
			MAP2K1									HRAS			TLR9			KCNC2
			MAP2K2									INS			TRIB3			KCNG2
			MAPK1									INSR						KCNJ11
			MAPK10									IRS1						KCNS3
			MAPK3									IRS2						MARCKS
			MAPK8									KL						PLCB1
			MAPK9									KLB						PLCB2
			MKNK1									KRAS						PLCB3
			MKNK2									MAPK1						PRKACA
			MTOR									MAPK3						PRKACB
			NRAS									NRAS						PRKACG
			PCK1									PDE3B						PRKAR1A
			PCK2									PDPK1						PRKAR1B
			PDE3A									PIK3C3						PRKAR2A
			PDE3B									PIK3CA						PRKAR2B
			PDPK1									PIK3CB						PRKCA
			PHKA1									PIK3R1						RAP1A
			PHKA2									PIK3R2						RAPGEF3
			PHKB									PIK3R4						RAPGEF4
			PHKG1									PTPN11						SLC2A1
			PHKG2									SHC1						SLC2A2
			PIK3CA									SOS1						SNAP25
			PIK3CB									TCIRG1						STX1A
			PIK3CD									THEM4						STXBP1
			PIK3CG									TLR9						SYT5
			PIK3R1									TRIB3						VAMP2
			PIK3R2
			PIK3R3
			PIK3R5
			PKLR
			PPARGC1A
			PPP1CA
			PPP1CB
			PPP1CC
			PPP1R3A
			PPP1R3B
			PPP1R3C
			PPP1R3D
			PRKAA1
			PRKAA2
			PRKAB1
			PRKAB2
			PRKACA
			PRKACB
			PRKACG
			PRKAG1
			PRKAG2
			PRKAG3
			PRKAR1A
			PRKAR1B
			PRKAR2A
			PRKAR2B
			PRKCI
			PRKCZ
			PRKX
			PTPN1
			PTPRF
			PYGB
			PYGL
			PYGM
			RAF1
			RAPGEF1
			RHEB
			RHOQ
			RPS6
			RPS6KB1
			RPS6KB2
			RPTOR
			SH2B2
			SHC1
			SHC2
			SHC3
			SHC4
			SLC2A4
			SOCS1
			SOCS2
			SOCS3
			SOCS4
			SORBS1
			SOS1
			SOS2
			SREBF1
			TRIP10
			TSC1
			TSC2

### Sheet: TableS5_vandeVonderv_gene-set
Table S5. List of genes included in van de Vondervoort's gene-set according to the 2020 update, as provided by the authors.
ADD3
ARHGAP15			OCD GWAS gene (40 genes)
BDNF			other OCD candidate gene (13 genes)
BTBD3		*	IGF1 and INSR were later added to the molecular landscape by the authors who curated the gene set (update 2020)
CCNC		**	on the Xq23 locus, excluded from the analyses
CYTIP
DCC
DLGAP1
DLGAP3
DNAI1
DOCK1
EBF2
EFNA5
EREG
FKBP1A
GJD2
GNRH1
GRIN2B
HOXB8
HTR1B
HTR2C	**
IGF1	*
IGF1R
INSR	*
IRS2
ITGA9
KCNB2
KCNQ1
LNX1
MEIS2
MTUS2
NOS1
NSG2 (other name:HMP19)
PDE4D
PRDM13
RACGAP1
REXO1
SEMA4D
SERPINH1
SLC1A1
SLIT3
SLITRK5
SORBS1
TBP
TFDP2
TMEM252
TNF (other name:TNFA)
TRIOBP
TSPAN14
TXNL1
UBL3
ZBTB43
ZFP64
